# ATP-citrate lyase as a therapeutic target in chronic kidney disease: a Mendelian Randomization analysis

**DOI:** 10.1101/2021.10.07.21264710

**Authors:** Pedrum Mohammadi-Shemirani, Michael Chong, Nicolas Perrot, Marie Pigeyre, Gregory R. Steinberg, Guillaume Paré, Joan C. Krepinsky, Matthew B. Lanktree

## Abstract

**Background:** ATP-citrate lyase (ACLY) inhibition is a promising therapeutic target for dyslipidemia, atherosclerotic cardiovascular disease, non-alcoholic steatohepatitis, and metabolic syndrome. Genetic analysis of its role in chronic kidney disease (CKD) has not been performed.

**Methods:** We constructed a genetic instrument by selecting variants associated with *ACLY* expression level in the expression quantitative trait loci genetics consortium (eQTLGen) that includes blood samples from 31,684 participants. In a two-sample Mendelian randomization analysis, we then evaluated the effect of genetically predicted *ACLY* expression on risk of CKD, estimated glomerular filtration rate (eGFR), and microalbuminuria using the CKD Genetics consortium (CKDGen), United Kingdom biobank, and the Finnish Genetics consortium (FinnGen) totaling 66,396 CKD cases and 958,517 controls.

**Results:** *ACLY* is constitutively expressed in all cell types including in whole blood. The genetic instrument included 13 variants and explained 1.5% of variation in whole blood *ACLY* gene expression. A 34% reduction in genetically predicted *ACLY* expression was associated with a 0.04 mmol/L reduced low-density lipoprotein cholesterol (*P* = 3.4 × 10^−4^) and a 9% reduced risk of CKD (stage 3,4,5, dialysis or eGFR below 60 ml/min/1.73m^2^) (OR = 0.91, 95% C.I. 0.85-0.98, *P* = 0.008), but no association was observed with eGFR nor microalbuminuria.

**Conclusion:** Mendelian Randomization analysis provides cautious optimism regarding the possibility of ACLY as a therapeutic target for CKD.
