## Supplementary Tables for "ATP-citrate lyase as a therapeutic target in chronic kidney disease: a Mendelian Randomization analysis"

### Sheet: Table S1
Table S1. Markers included in ACLY expression genetic instrument from eQTLGen
chr	SNP	position	Beta	SE	effect_allele	other_allele	Effect Allele Frequency	P	n
17	rs34200091	40014216	0.195424	0.0108785	G	A	0.157432	3.7026e-72	31529
17	rs79995639	40232810	0.0755373	0.0173477	C	T	0.936925	1.3355e-05	28095
17	rs35967904	40126187	0.0608995	0.0162018	A	G	0.904982	0.00017087	22137
17	rs4273091	39820170	0.0297634	0.00869538	T	G	0.543959	0.0006198	26646
17	rs2354155	40546652	0.0263948	0.00822064	G	A	0.523987	0.00132366	29653
17	rs148395774	40444507	0.144726	0.04928	C	T	0.013412	0.00331404	15551
17	rs149039453	39917954	0.0642165	0.0219995	A	G	0.949025	0.00351156	21347
17	rs117889290	40015853	0.0790974	0.0275255	C	T	0.968839	0.00405823	21851
17	rs142356140	40305556	0.0901286	0.0317343	T	C	0.981377	0.00451135	27158
17	rs80313087	39669071	0.0362282	0.0135503	A	G	0.107253	0.00749972	28433
17	rs138959129	40452429	0.16181	0.0658326	C	A	0.014723	0.0139713	7947
17	rs148029598	40000685	0.0485236	0.0238938	T	C	0.96337	0.0422753	24814
17	rs1378496	39651572	0.0174644	0.00888681	G	A	0.278138	0.0493911	31529
Effect size and P value taken from eQTLGenetics consortium

### Sheet: Table S2
Table S2. Mendelian Randomization of ACLY expression instrument with lipid and kidney traits in the UK Biobank
UKBB	cases	controls	n	Beta	SE	Odds ratio	Lower 95%CI	Upper 95%CI	P	P_het
apob			325999	-0.012	0.0029		-0.018	-0.0065	2.69e-05	0.22
ldl			326987	-0.038	0.011		-0.06	-0.017	0.00034	0.59
crp			326881	0.0024	0.053		-0.1	0.1	0.97	0.43
CKD	22291	321357		-0.098	0.05	0.91	0.822012	1	0.05	0.38
egfr_crea_ckdEpi			327416	-0.0021	0.14		-0.279	0.283	0.99	0.25
egfr_cys_ckdEpi			327558	0.041	0.17		-0.29	0.37	0.81	0.56
uacr_log			333804	-0.00018	0.0088		-0.017	0.0175	0.98	0.2
CKD defined as CKD G3, G4, G5 or eGFRCrea or eGFRCys < 60 ml/min/1.73m2

### Sheet: Table S3
Table S3. Two-sample summary-level Mendelian randomization analyses in CKDGen and FinnGen
							Inverse variance weighted					Weighted median					Egger						Instrument Strength
consortium	outcome	Cases	Controls	n	nsnp		OR/Beta	Lower 95%CI	Upper 95%CI	P		OR/Beta	Lower 95%CI	Upper 95%CI	P		OR/Beta	Lower 95%CI	Upper 95%CI	P	Intercept P		R2	F statistic
FinnGen	CKD	2709	175566		12		0.934579	0.735294	1.17647	0.552		0.961538	0.729927	1.26582	0.769		0.925926	0.657895	1.31579	0.681	0.99		0.0148	329
CKDGen\Wuttke et al.	CKD	41395	439303		10		0.909091	0.813008	1.02041	0.0932		0.925926	0.819672	1.04167	0.207		0.925926	0.793651	1.07527	0.327	0.81		0.0134	297
CKDGen\Wuttke et al.	eGFRcrea			522093	10		0.0014	-0.00463	0.00743	0.652		-0.0011	-0.00549	0.00329	0.626		-0.0063	-0.012059	-0.000541	0.0643	0.0052		0.0134	297
CKDGen\Wuttke et al.	UACR			522093	11		0.0157	-0.016	0.047	0.325861		0.014	-0.0121	0.0401	0.31		0.0012	-0.0433	0.0457	0.96	0.39		0.0138	306
CKDGen\Stanzick et al.	eGFRcrea			1201930	8		-0.00053	-0.00531	0.00425	0.827		0.0007	-0.00232	0.00372	0.652		0.0041	-0.0008	0.009	0.155	0.039		0.0127	281
CKDGen\Stanzick et al.	eGFRcys			1201930	8		-0.00095	-0.00642	0.00452	0.734		-0.00053	-0.00643	0.00537	0.86		-0.00061	-0.00812	0.0069	0.878	0.9		0.0127	281
CKDGen\Gorski et al.	CKDi25	19901	175244		11		1.04167	0.892857	1.21951	0.584		1.06383	0.900901	1.26582	0.474		1	0.8	1.25	0.975	0.57		0.0141	311
CKDGen\Gorski et al.	Rapid3	34874	107090		8		0.877193	0.763359	1.0101	0.0691		0.884956	0.78125	1	0.0525		0.884956	0.719424	1.08696	0.279	0.95		0.0127	281

### Sheet: Table S4
Table S4. Rare variant association results for UK biobank
Rare variants predicted to be loss-of-function
phenotype	cases	controls	n	Beta	SE	Odds ratio	Lower 95%CI	Upper 95%CI	P
ldl			154220	0.013	0.12		-0.227	0.25	0.914
crp			154135	1.39	0.61		0.194	2.59	0.0228
CKD	9982	152233		0.16	0.54	1.17	0.41	3.36	0.766
egfr_crea_ckdEpi			154385	-0.25	1.67		-3.51	3.02	0.881
egfr_cys_ckdEpi			154464	-3.74	1.96		-7.58	0.096	0.056
uacr_log			157528	0.024	0.11		-0.182	0.23	0.822
Rare variants with Mendelian Clinical Applicable Pathogenicity (M-CAP) Score > 0.025
phenotype	cases	controls	n	Beta	SE	Odds ratio	Lower 95%CI	Upper 95%CI	P
ldl			154220	-0.012	0.02		-0.052	0.027	0.544
crp			154135	-0.14	0.1		-0.34	0.056	0.161
CKD	9982	152233		-0.077	0.099	0.93	0.76	1.12	0.435
egfr_crea_ckdEpi			154385	0.15	0.27		-0.39	0.68	0.588
egfr_cys_ckdEpi			154464	0.32	0.32		-0.31	0.95	0.319
uacr_log			157528	-0.0023	0.017		-0.035	0.03	0.892
*See Jagadeesh KA et al., Nat Genet 2016 for details on M-CAP
CKD defined as CKD G3, G4, G5 or eGFRCrea or eGFRCys < 60 ml/min/1.73m2
